# Parsing Genetically Influenced Risk Pathways: Genetic Loci Impact Problematic Alcohol Use Via Externalizing and Specific Risk

**DOI:** 10.1101/2021.07.20.21260861

**Authors:** Peter B. Barr, Travis T. Mallard, Sandra Sanchez-Roige, Holly E. Poore, Richard Karlsson Linnér, COGA Collaborators, Irwin D. Waldman, Abraham A. Palmer, K. Paige Harden, Danielle M. Dick

## Abstract

**Importance:** Characterizing whether genetic variants for psychiatric outcomes operate via specific versus general pathways provides more informative measures of genetic risk, and, potentially, allows us to design more targeted prevention and interventions.

**Objective:** Employ multivariate methods to tease apart variants associated with problematic alcohol use through either general or specific pathways and compare results to standard univariate genetic analysis of problematic alcohol use.

**Design:** We compared results from a univariate genome wide association study (GWAS) of problematic alcohol use to those from a previous multivariate GWAS of externalizing phenotypes. We identified genetic variants associated with problematic alcohol use through a broad liability to externalizing, and those that remain after removing shared variance with externalizing. We compared these results across SNP overlap, bioannotations, genetic correlations, and polygenic scores.

**Setting:** We included GWAS summary statistics from existing GWAS, and two US based hold out samples: The National Longitudinal Study of Adolescent to Adult Health (Add Health) and the Collaborative Study on the Genetics of Alcoholism (COGA).

**Participants:** Publicly available GWAS of externalizing behaviors and participants in Add Health (N=5,107) and COGA (N=7,483), limited to individuals of European ancestries.

**Exposure(s):** N/A

**Main Outcome(s) and Measure(s):** Outcomes included problematic alcohol use (ALCP-O), shared risk for externalizing (EXT), and problematic alcohol use-specific risk (ALCP-S) for the GWASs; a preregistered list of 99 available phenotypes for genetic correlations; and substance use, substance use disorder criteria, and alcohol misuse in the polygenic score analyses.

**Results:** The analysis differentiated SNPs operating through common versus specific risk pathways. While ALCP-O was associated with multiple phenotypes, ALCP-S was predominantly associated with alcohol use and other forms of psychopathology. Polygenic scores for ALCP-O were associated with a variety of other forms of substance use and substance use disorders, polygenic scores for ALCP-S were only associated with alcohol phenotypes. Polygenic scores for both ALCP-S and EXT show differential patterns of associations with alcohol misuse across development.

**Conclusions and Relevance:** Focusing on the differential impacts of shared and specific risk can better characterize pathways of risk for alcohol use disorders. Multivariate methods can be a useful tool for studying many psychiatric conditions. Parsing risk pathways will become increasingly relevant as genetic information is incorporated into clinical practice for psychiatric outcomes.
