## Supplemental Tables for "Parsing Genetically Influenced Risk Pathways: Genetic Loci Impact Problematic Alcohol Use Via Externalizing and Specific Risk"

### Sheet: Table S1 Lead SNPs by GWAS
											U-ALCP			EXT			ALCP-S
SNP	CHR	BP	A1	A2	MAF	Nearest Gene	Distance	Annotation	CADD	RDB	Beta	SE	P	Beta	SE	P	Beta	SE	P
rs10511087	3	85439136	A	G	0.378728	CADM2	0	intronic	7.134	7	0.0221208	0.00375606	3.877e-09	0.0189079	0.00128679	7.06101e-49	0.013196	0.00381722	0.000546303
rs6842066	4	39393801	C	T	0.416501	RNU6-887P	6967	intergenic	3.07	5	-0.0237689	0.00378114	3.254e-10	0.00183244	0.00116418	0.115484	-0.0246428	0.00379437	8.32771e-11
rs28712821	4	39413780	G	A	0.38668	KLB	0	intronic	0.019	7	-0.0259791	0.00380932	9.112e-12	0.00167372	0.00117724	0.155104	-0.0267771	0.0038225	2.46753e-12
rs1229984	4	100239319	T	C	0.028827	ADH1B	0	exonic	13.86	NA	-0.167966	0.0116762	6.4e-47	0.0094599	0.00412716	0.0218995	-0.172483	0.0117241	5.40835e-49
rs3811802	4	100244221	A	G	0.469185	ADH1B	1662	intergenic	1.626	6	-0.0289973	0.00372087	6.536e-15	0.00199943	0.00117057	0.0876204	-0.0299497	0.00373386	1.0479e-15
rs3114045	4	100252560	T	C	0.128231	ADH1C	5088	intergenic	0.534	7	-0.0311775	0.00548615	1.324e-08	0.0021258	0.00171842	0.216061	-0.0321899	0.00550537	5.0049e-09
rs4699743	4	100282103	G	A	0.082505	ADH1C	7918	intergenic	1.884	7	0.0387973	0.0066399	5.125e-09	-0.00231443	0.0020943	0.269112	0.0398997	0.00666333	2.12498e-09
rs111466094	4	100408974	C	T	0.0248509	RP11-696N14.3	0	ncRNA_intronic	1.603	5	0.0682162	0.0117877	7.162e-09	-0.0097982	0.0037305	0.00862644	0.0728722	0.0118352	7.40279e-10
rs13135092	4	103198082	A	G	0.0854871	SLC39A8	0	intronic	10.31	6	0.0521553	0.00661305	3.102e-15	0.00485629	0.00207459	0.0192401	0.0498558	0.00663723	5.84342e-14
rs34333163	4	103283117	A	G	0.0765408	SLC39A8	0	intergenic	2.777	7	0.0380238	0.00687038	3.122e-08	0.00446852	0.0022088	0.0430675	0.0359056	0.00689559	1.91881e-07
rs35277073	11	113350620	C	G	0.361829	DRD2	4206	intergenic	0.502	5	0.0209634	0.00379147	3.219e-08	0.00350557	0.00119783	0.00342682	0.0192965	0.00380629	3.98568e-07

### Sheet: Table S2 Genetic Correlations
	Alcohol Problems (U-ALCP)				Alcohol Problems Specific (ALCP-S)				Externalizing (EXT)
Trait	rg	SE	Z	p-value	rg	SE	Z	p-value	rg	SE	Z	p-value
Risk Taking & Impulsivity
Sensation seeking	0.378543	0.10924	3.46524	0.000529755	0.170015	0.108462	1.56752	0.116994	0.459794	0.0874882	5.2555	1.47622e-07
Automobile speeding propensity	0.154577	0.0393045	3.93281	8.39575e-05	0.0273607	0.0382332	0.715626	0.474222	0.259045	0.0236787	10.94	7.42231e-28
Attentional impulsiveness	0.279955	0.116073	2.41189	0.01587	0.144012	0.137715	1.04572	0.29569	0.307994	0.0907611	3.39346	0.000690157
Barratt Impulsiveness Scale	0.467748	0.110406	4.23661	2.26919e-05	0.163932	0.123952	1.32255	0.185986	0.644245	0.121992	5.28104	1.28451e-07
Delay discounting	0.00528793	0.0914942	0.0577952	0.953912	-0.183398	0.102676	-1.78619	0.0740687	0.323705	0.0602217	5.37522	7.64898e-08
Motor impulsiveness	0.406412	0.132732	3.0619	0.00219934	0.062797	0.144599	0.434283	0.664083	0.696272	0.16632	4.18634	2.83483e-05
Negative urgency	0.291256	0.0976258	2.9834	0.00285069	0.208103	0.113656	1.83099	0.067102	0.220985	0.0883667	2.50077	0.0123924
Nonplanning impulsiveness	0.51624	0.110834	4.6578	3.19607e-06	0.209137	0.124581	1.67873	0.0932055	0.66373	0.127112	5.22162	1.77368e-07
Perseverance	0.366221	0.111431	3.28654	0.00101428	0.373496	0.123733	3.01858	0.00253966	0.0866965	0.0643442	1.34739	0.177856
Positive urgency	0.4415	0.114992	3.83938	0.000123345	0.316478	0.123174	2.56935	0.0101888	0.333305	0.0835432	3.98961	6.61817e-05
Premeditation	0.559551	0.137787	4.06098	4.88667e-05	0.343536	0.154009	2.23063	0.0257058	0.520626	0.1312	3.96818	7.24228e-05
Physical Health
Blood pressure	0.0970261	0.0309415	3.13579	0.00171392	0.0748278	0.0350182	2.13682	0.0326123	0.0642437	0.0178835	3.59235	0.000327714
Asthma	0.0426807	0.0355888	1.19927	0.230421	-0.0397361	0.0393072	-1.01091	0.312059	0.152661	0.0213203	7.16036	8.04646e-13
Headache	-0.051958	0.0420255	-1.23635	0.21633	-0.113404	0.0482605	-2.34983	0.018782	0.0912667	0.0263657	3.46157	0.000537027
Neck or shoulder pain	0.157338	0.0456837	3.44406	0.000573046	-0.0334533	0.0502395	-0.665878	0.505489	0.370162	0.0280053	13.2176	6.9473e-40
Back pain	0.165033	0.0405053	4.07437	4.614e-05	-0.0117272	0.0453448	-0.258623	0.795926	0.348086	0.0263728	13.1987	8.92737e-40
Stomach or abdominal pain	0.169878	0.0526181	3.22851	0.00124437	0.0309075	0.0594717	0.5197	0.603272	0.283921	0.0371596	7.64058	2.16244e-14
Hip pain	0.179965	0.0477102	3.77204	0.00016192	-0.0150727	0.0507323	-0.297102	0.766388	0.381681	0.0318334	11.99	4.01126e-33
Knee pain	0.164531	0.0413069	3.98313	6.80122e-05	-0.0137024	0.0451012	-0.303814	0.76127	0.350141	0.0261598	13.3847	7.42901e-41
Chronic kidney disease	0.00707385	0.0932668	0.0758453	0.939542	0.102429	0.106569	0.961157	0.336473	-0.161287	0.0633522	-2.54588	0.0109003
Coronary artery disease	0.102556	0.030163	3.40005	0.000673746	-0.0075696	0.0339001	-0.223292	0.823309	0.215536	0.0182545	11.8073	3.5792e-32
HDL	0.11621	0.0475131	2.44584	0.0144514	0.193965	0.0513101	3.78025	0.00015667	-0.101726	0.0254128	-4.00296	6.2555e-05
LDL	-0.0150197	0.0486735	-0.30858	0.757641	-0.0331916	0.0546855	-0.606954	0.543881	0.0270396	0.0323948	0.834691	0.403892
Total cholesterol	0.0386728	0.0472174	0.819037	0.412766	0.0185476	0.0527607	0.351543	0.725181	0.0449157	0.0270785	1.65872	0.0971715
Triglycerides	0.00576676	0.0527396	0.109344	0.91293	-0.0561457	0.0550764	-1.01941	0.308007	0.107437	0.0363859	2.9527	0.00315005
Rheumatod arthritis	0.0752925	0.0555267	1.35597	0.175109	0.016	0.06	0.269	0.788	0.121	0.032	3.745	0.00018
Type 2 diabetes	0.0171773	0.0313517	0.547892	0.583766	-0.0797959	0.0355788	-2.24279	0.0249101	0.170715	0.0179889	9.49001	2.31007e-21
Cancer (diagnosed by doctor)	0.0910453	0.0799634	1.13859	0.254875	0.00183438	0.0882715	0.0207811	0.98342	0.177393	0.0466399	3.80346	0.000142688
Heart rate	0.00341256	0.0296221	0.115203	0.908284	0.0197304	0.0338074	0.583613	0.559481	-0.0269872	0.0180962	-1.49132	0.135878
Carbohydrates consumption	-0.504039	0.0525773	-9.58662	9.10161e-22	-0.353642	0.0480243	-7.36382	1.78721e-13	-0.391428	0.0300702	-13.0171	9.77562e-39
Fat consumption	-0.0589021	0.051931	-1.13424	0.256695	-0.104455	0.0550032	-1.89907	0.0575546	0.061958	0.0395946	1.56481	0.117628
Protein consumption	-0.121946	0.0552988	-2.20521	0.0274392	-0.206066	0.0636616	-3.23689	0.00120838	0.111126	0.0372443	2.98372	0.00284768
Sugar consumption	-0.397078	0.0516765	-7.68392	1.54295e-14	-0.318129	0.0504751	-6.30268	2.92541e-10	-0.242352	0.0343004	-7.06557	1.59956e-12
Personality
Agreeableness	-0.373755	0.260984	-1.4321	0.152116	0.0400004	0.294306	0.135914	0.891889	-0.795953	0.640869	-1.24199	0.21424
Conscientiousness	-0.482795	0.133798	-3.60839	0.000308102	-0.351056	0.157971	-2.22229	0.0262638	-0.356146	0.109408	-3.2552	0.00113313
Openness	0.169577	0.102509	1.65427	0.0980734	0.129105	0.12049	1.0715	0.283946	0.115159	0.0563897	2.04221	0.0411308
Extraversion	-0.0498843	0.0794916	-0.627542	0.530304	-0.252753	0.0890896	-2.83707	0.00455303	0.334374	0.0466531	7.16723	7.65289e-13
Neuroticism	0.335836	0.0974506	3.44622	0.000568496	0.327355	0.104196	3.14173	0.00167951	0.10551	0.0561078	1.88048	0.060043
Substance Use
Age of smoking initiation	-0.217635	0.0412162	-5.28034	1.28946e-07	0.13976	0.0436781	3.19977	0.00137535	-0.660297	0.0253591	-26.0379	1.84517e-149
Cigarettes per day	0.188395	0.0399205	4.71924	2.36732e-06	0.0262091	0.0430248	0.609163	0.542417	0.326786	0.0260735	12.5332	4.91102e-36
Drinks per week	0.82219	0.0479738	17.1383	7.68388e-66	0.690228	0.0396385	17.4131	6.56562e-68	0.44745	0.0183886	24.333	8.76464e-131
Smoking cessation	0.261883	0.0512113	5.11378	3.15777e-07	0.0924861	0.0553036	1.67234	0.0944581	0.35982	0.0294102	12.2345	2.03238e-34
Drug exposure	0.555044	0.0971789	5.71157	1.11941e-08	0.108334	0.103571	1.04599	0.295567	0.906329	0.0844948	10.7264	7.64832e-27
Maternal smoking around birth	0.398624	0.0421672	9.45341	3.27963e-21	0.0279413	0.045508	0.613986	0.539225	0.714629	0.0205381	34.7953	2.86216e-265
Psychiatric Traits & Disorders
Autism	0.135075	0.0525431	2.57074	0.0101482	0.068234	0.0558072	1.22267	0.221453	0.150901	0.0403164	3.74292	0.000181895
Anorexia nervosa	0.0694319	0.0466532	1.48826	0.136684	0.0739831	0.0518955	1.42562	0.153979	0.0110096	0.0316018	0.348385	0.727551
Anxiety disorder	0.450849	0.129754	3.47464	0.000511543	0.334013	0.142444	2.34487	0.0190338	0.321953	0.0965006	3.33628	0.00084909
Anxiety disorder factor score	0.288445	0.114158	2.52672	0.0115132	0.207681	0.133246	1.55863	0.119084	0.216149	0.0847864	2.54934	0.0107927
Manic symptoms	0.327226	0.0411473	7.95254	1.82723e-15	0.114999	0.0419839	2.73913	0.00616019	0.448865	0.024307	18.4665	3.84253e-76
Major depressive disorder	0.416709	0.0461218	9.03496	1.64059e-19	0.231239	0.0508253	4.54969	5.37256e-06	0.4278	0.0275086	15.5515	1.55347e-54
Bipolar disorder	0.272577	0.0404436	6.73969	1.58722e-11	0.182328	0.0408654	4.46167	8.13229e-06	0.228299	0.0234626	9.73035	2.23811e-22
Antisocial behavior	0.246537	0.132458	1.86124	0.0627099	-0.0972127	0.146642	-0.662927	0.507378	0.655191	0.166232	3.94142	8.10007e-05
Obsessive compulsive disorder	-0.00146479	0.0721197	-0.0203106	0.983796	0.104938	0.0772929	1.35767	0.17457	-0.182669	0.0493534	-3.70125	0.000214539
PGC cross-disorder	0.384771	0.0432919	8.88782	6.23189e-19	0.282468	0.0464676	6.07882	1.21073e-09	0.278887	0.029846	9.34418	9.2604e-21
Psychotic symptoms	0.308589	0.0426819	7.22999	4.83041e-13	0.106815	0.0442959	2.41139	0.015892	0.425998	0.024317	17.5185	1.03479e-68
Post-traumatic stress disorder	0.488783	0.0799152	6.11627	9.57892e-10	0.263335	0.0887556	2.96697	0.0030075	0.517211	0.0583629	8.86197	7.86102e-19
Depressive symptoms	0.316552	0.0407595	7.76634	8.07854e-15	0.160821	0.0433961	3.70589	0.000210651	0.349389	0.0241293	14.4799	1.62448e-47
Schizophrenia	0.278194	0.0325397	8.54939	1.23741e-17	0.165328	0.0365956	4.5177	6.25146e-06	0.267885	0.0202531	13.2269	6.13867e-40
Suicide attempt	0.460416	0.0757734	6.07623	1.23043e-09	0.145493	0.089285	1.62953	0.103201	0.663248	0.0749547	8.84865	8.85845e-19
Tourette's syndrome	-0.0930339	0.0614252	-1.51459	0.129876	-0.132702	0.0674913	-1.96621	0.0492746	0.0426667	0.036942	1.15497	0.248104
Cannabis use disorder	0.274566	0.117407	2.33858	0.0193574	-0.0655528	0.124828	-0.525146	0.599482	0.655317	0.114118	5.74247	9.33062e-09
iPSYCH cross-disorder	0.30721	0.0532058	5.774	7.74098e-09	0.0402237	0.0598423	0.672161	0.501481	0.535438	0.0345136	15.5138	2.79603e-54
Stress-related disorder	0.351277	0.0609874	5.75982	8.42022e-09	0.0519733	0.0669602	0.776183	0.437641	0.60539	0.0426024	14.2102	7.91653e-46
Longevity
Parental lifespan	-0.269133	0.040361	-6.66816	2.59033e-11	-0.104181	0.0465602	-2.23756	0.0252498	-0.35252	0.0285961	-12.3275	6.43774e-35
Fathers age at death	-0.25157	0.0555156	-4.53151	5.85624e-06	-0.06953	0.0632117	-1.09995	0.271352	-0.379029	0.03702	-10.2385	1.33283e-24
Mothers age at death	-0.219716	0.0812328	-2.70476	0.00683528	0.0177869	0.0902924	0.196993	0.843833	-0.466082	0.0700914	-6.64964	2.93814e-11
Psychological Wellbeing & Community
Subjective well-being	-0.311126	0.0531777	-5.8507	4.89522e-09	-0.237418	0.0615393	-3.85799	0.000114324	-0.210264	0.0361642	-5.81416	6.09399e-09
Family relationship satisfaction	-0.218822	0.0462718	-4.72905	2.25576e-06	-0.123216	0.0534484	-2.30533	0.0211483	-0.223273	0.031615	-7.06226	1.63815e-12
Friendships satisfaction	-0.170564	0.0496569	-3.43485	0.000592881	-0.205678	0.0562535	-3.65627	0.000255916	0.0139261	0.0321919	0.432596	0.665308
Gym/Sports club	-0.00324145	0.0471291	-0.0687781	0.945166	0.0403904	0.0507	0.796655	0.425651	-0.0754739	0.0344849	-2.18861	0.0286254
Pub/Social club	0.43123	0.0523384	8.23926	1.73275e-16	0.288874	0.0532843	5.42136	5.9146e-08	0.360857	0.0278337	12.9648	1.9383e-38
Religious group	-0.0457685	0.0429844	-1.06477	0.286981	0.219281	0.0482675	4.54304	5.54499e-06	-0.474528	0.0226998	-20.9045	4.87229e-97
Educational classes	-0.0482559	0.059175	-0.815478	0.414799	0.065864	0.0638225	1.03199	0.302078	-0.209112	0.0378481	-5.52504	3.29401e-08
Anthropometric Traits
Height	-0.0164789	0.0228697	-0.720559	0.471181	-0.00149691	0.025547	-0.0585944	0.953275	-0.0301616	0.01317	-2.29017	0.0220113
Infant head circumference	-0.0722107	0.0947007	-0.762514	0.445753	-0.0308554	0.107549	-0.286897	0.774191	-0.090344	0.0535391	-1.68744	0.0915188
Infant birth weight	0.0632182	0.0355573	1.77793	0.0754159	0.0835174	0.0405233	2.06097	0.0393056	-0.0176512	0.0204657	-0.862475	0.388426
Waist-to-hip ratio	0.13906	0.0287064	4.84422	1.27109e-06	0.0129439	0.0305269	0.424017	0.671554	0.252492	0.0161485	15.6357	4.16184e-55
Body mass index	0.0894849	0.0281051	3.18395	0.00145283	-0.0382201	0.0309908	-1.23327	0.217474	0.24166	0.0164053	14.7306	4.1001e-49
Cognitive Traits
Educational attainment	-0.0300652	0.0252078	-1.19269	0.23299	0.166831	0.0285363	5.84626	5.02756e-09	-0.352492	0.0158664	-22.2163	2.38702e-109
Intelligence	0.00580977	0.0318437	0.182446	0.855232	0.150272	0.0355183	4.23083	2.32827e-05	-0.252657	0.0187789	-13.4543	2.9055e-41
Alzheimer's disease	0.155863	0.0779351	1.9999	0.0455108	0.0807493	0.08961	0.90112	0.367525	0.170767	0.0479149	3.56396	0.000365305
Childhood intelligence	-0.176804	0.0782372	-2.25984	0.023831	-0.0449462	0.0835655	-0.537856	0.590676	-0.273883	0.0564183	-4.85451	1.20684e-06
Parkinson's disease	0.088456	0.069619	1.27057	0.20388	0.157535	0.0741753	2.12382	0.0336848	-0.0941826	0.0391973	-2.40279	0.0162707
Socioeconomic Status
Own housing outright	-0.270126	0.0458735	-5.88849	3.89731e-09	0.0168167	0.0493316	0.340891	0.733185	-0.564988	0.0247397	-22.8373	1.95619e-115
Own housing with a mortgage	0.194667	0.0624033	3.1195	0.00181156	-0.0441105	0.0682498	-0.64631	0.518079	0.461304	0.0384916	11.9845	4.28254e-33
Rent housing from local authority, local council, housing association	0.167173	0.0501612	3.33271	0.000860054	-0.0807922	0.0565703	-1.42817	0.153243	0.471519	0.0320124	14.7293	4.18231e-49
Rent housing from private landlord or letting agency	0.366523	0.104179	3.51821	0.000434466	0.119716	0.113799	1.05199	0.292803	0.521716	0.0764642	6.82302	8.91486e-12
Household income	-0.0146122	0.0584086	-0.250172	0.802455	0.162844	0.0654189	2.48925	0.0128012	-0.306607	0.0340069	-9.01602	1.95056e-19
Townsend index	0.361806	0.0627993	5.76131	8.34659e-09	0.00521564	0.0691949	0.0753761	0.939916	0.706341	0.0454972	15.5249	2.3528e-54
Self-employment	0.0300513	0.167923	0.178959	0.85797	-0.21231	0.206593	-1.02767	0.304103	0.423404	0.217027	1.95093	0.0510657
Reproductive Health
Age at menarche	0.0115442	0.0285531	0.404306	0.685987	0.0199127	0.0308494	0.64548	0.518616	-0.01121	0.0206991	-0.541571	0.588114
Age at first facial hair (male)	0.0374116	0.0386138	0.968866	0.332612	0.0247166	0.0420258	0.58813	0.556445	0.0318454	0.0232737	1.3683	0.171218
Age at menopause	-0.134931	0.0406068	-3.32287	0.000890953	-0.0297009	0.0456974	-0.649948	0.515726	-0.21704	0.0241579	-8.9842	2.60618e-19
Sleep
Sleep duration	0.00404094	0.0328849	0.122881	0.902201	0.0892949	0.0373595	2.39015	0.0168414	-0.144757	0.0205974	-7.02792	2.0963e-12
Insomnia	0.144904	0.0372871	3.88616	0.000101841	0.01	0.04	0.258	0.796	0.269	0.027	10.055	8.72e-24
Chronotype	-0.0918861	0.0338061	-2.71803	0.00656715	-0.0722846	0.0369164	-1.95806	0.0502226	-0.0583828	0.0199012	-2.93363	0.00335026

### Sheet: Table S3 AUD PGS analyses
Sample	Model #	Covariates	Model Predictors	PGS	Beta	SE	P	Δ R-squared (%)
Add Health	1	Age, sex, 10 genetic PCs	U-ALCP	U-ALCP	0.171006	0.0335801	3.53397e-07	0.005192
Add Health	2	Age, sex, 10 genetic PCs	ALCP-S	ALCP-S	0.127613	0.0337093	0.000153287	0.002876
Add Health	3	Age, sex, 10 genetic PCs	EXT	EXT	0.191073	0.0333549	1.01324e-08	0.00656
Add Health	4	Age, sex, 10 genetic PCs	EXT + ALCP-S	EXT	0.196355	0.0333282	3.82596e-09	0.00979283
Add Health	4	Age, sex, 10 genetic PCs	EXT + ALCP-S	ALCP-S	0.135405	0.0336183	5.63173e-05	0.00979283
COGA	1	Age, sex, 10 genetic PCs	U-ALCP	U-ALCP	0.486221	0.0434558	4.62219e-29	0.017166
COGA	2	Age, sex, 10 genetic PCs	ALCP-S	ALCP-S	0.342276	0.0438563	5.97429e-15	0.008488
COGA	3	Age, sex, 10 genetic PCs	EXT	EXT	0.577729	0.0448462	5.64953e-38	0.022825
COGA	4	Age, sex, 10 genetic PCs	EXT + ALCP-S	EXT	0.580873	0.0446207	9.66457e-39	0.0313069
COGA	4	Age, sex, 10 genetic PCs	EXT + ALCP-S	ALCP-S	0.345948	0.0431852	1.13953e-15	0.0313069
Notes: Δ R-squared (%) is the percentage-point difference in model R-squared between the covariate-only model, and the covariate-only model together with the score(s) listed in column D. PGS shows to which model predictor the Beta, SE, and P correspond to for a particular model.

### Sheet: Table S4 SUD PGS analyses
Phenotype	Domain	Sample	PGS	Model	Beta/OR	SE	P	95% CI (lower limit)	95% CI (upper limit)	Δ R-squared (%)	Sig (FDR)	Sig. (Bonferonni)
Alcohol use	Substance use	Add Health	U-ALCP	GLM (logit)	1.12407	0.0643529	0.0691604	0.997935	1.2502	0.00198198
Alcohol use	Substance use	COGA	U-ALCP	GLMM (logit)	1.13183	0.0860023	0.149903	0.963262	1.30039	0.00299681
Cannabis use	Substance use	Add Health	U-ALCP	GLM (logit)	1.14893	0.030922	7.13509e-06	1.08832	1.20953	0.0055687	*	*
Cannabis use	Substance use	COGA	U-ALCP	GLMM (logit)	1.20213	0.0319783	8.56319e-09	1.13946	1.26481	0.00645973	*	*
Nicotine use	Substance use	Add Health	U-ALCP	GLM (logit)	1.0942	0.0289734	0.00188981	1.03741	1.15099	0.00254637	*
Nicotine use	Substance use	COGA	U-ALCP	GLMM (logit)	1.22586	0.0304753	2.35138e-11	1.16613	1.2856	0.00939012	*	*
Opioid use	Substance use	Add Health	U-ALCP	GLM (logit)	-	-	-	-	-	-
Opioid use	Substance use	COGA	U-ALCP	GLMM (logit)	1.23852	0.0342236	4.08956e-10	1.17144	1.3056	0.0101389	*	*
Other illicit substance use	Substance use	Add Health	U-ALCP	GLM (logit)	1.19962	0.0325471	2.24494e-08	1.13583	1.26341	0.00896711	*	*
Other illicit substance use	Substance use	COGA	U-ALCP	GLMM (logit)	1.27225	0.0298786	7.70797e-16	1.21368	1.33081	0.0125518	*	*
Alcohol use disorder criteria	SUD	Add Health	U-ALCP	OLS	0.171006	0.0335801	3.53397e-07	0.105189	0.236823	0.00519158	*	*
Alcohol use disorder criteria	SUD	COGA	U-ALCP	LMM	0.486221	0.0434558	4.62219e-29	0.401048	0.571395	0.0171659	*	*
Cannabis use disorder criteria	SUD	Add Health	U-ALCP	OLS	0.108302	0.0325834	0.000887844	0.0444388	0.172166	0.00309481	*	*
Cannabis use disorder criteria	SUD	COGA	U-ALCP	LMM	0.162862	0.0455268	0.000347181	0.0736298	0.252095	0.00260208	*	*
Nicotine dependence symptoms (FTND)	SUD	Add Health	U-ALCP	OLS	0.0613126	0.0512918	0.231943	-0.0392193	0.161845	0.000469437
Nicotine dependence symptoms (FTND)	SUD	COGA	U-ALCP	LMM	0.195302	0.0466013	2.77825e-05	0.103964	0.286641	0.0045041	*	*
Opioid use disorder criteria	SUD	Add Health	U-ALCP	OLS	-	-	-	-	-	-
Opioid use disorder criteria	SUD	COGA	U-ALCP	LMM	0.155888	0.0899714	0.0831589	-0.0204555	0.332233	0.00184383
Other illicit SUD criteria	SUD	Add Health	U-ALCP	OLS	0.0113363	0.0878184	0.897289	-0.160788	0.18346	1.20016e-05
Other illicit SUD criteria	SUD	COGA	U-ALCP	LMM	0.201428	0.076519	0.00847842	0.0514513	0.351406	0.00227815	*
Alcohol use	Substance use	Add Health	EXT	GLM (logit)	1.39123	0.064495	3.06155e-07	1.26482	1.51764	0.0159755	*	*
Alcohol use	Substance use	COGA	EXT	GLMM (logit)	1.31995	0.0874478	0.00150134	1.14856	1.49135	0.0108937	*
Cannabis use	Substance use	Add Health	EXT	GLM (logit)	1.52107	0.0321989	8.73175e-39	1.45796	1.58418	0.0490779	*	*
Cannabis use	Substance use	COGA	EXT	GLMM (logit)	1.4656	0.0336705	7.15318e-30	1.39961	1.5316	0.0283051	*	*
Nicotine use	Substance use	Add Health	EXT	GLM (logit)	1.6318	0.0310013	3.337e-56	1.57104	1.69256	0.0704174	*	*
Nicotine use	Substance use	COGA	EXT	GLMM (logit)	1.70162	0.0327718	3.601e-59	1.63739	1.76586	0.0585955	*	*
Opioid use	Substance use	Add Health	EXT	GLM (logit)	-	-	-	-	-	-
Opioid use	Substance use	COGA	EXT	GLMM (logit)	1.54119	0.0360196	3.18939e-33	1.4706	1.61179	0.0370234	*	*
Other illicit substance use	Substance use	Add Health	EXT	GLM (logit)	1.41836	0.0330759	4.25508e-26	1.35353	1.48319	0.0327588	*	*
Other illicit substance use	Substance use	COGA	EXT	GLMM (logit)	1.54755	0.0314245	6.71097e-44	1.48595	1.60914	0.0394663	*	*
Alcohol use disorder criteria	SUD	Add Health	EXT	OLS	0.191073	0.0333549	1.01324e-08	0.125698	0.256449	0.00656003	*	*
Alcohol use disorder criteria	SUD	COGA	EXT	LMM	0.577729	0.0448462	5.64953e-38	0.489831	0.665628	0.0228254	*	*
Cannabis use disorder criteria	SUD	Add Health	EXT	OLS	0.115399	0.032745	0.00042483	0.0512184	0.179579	0.00347771	*	*
Cannabis use disorder criteria	SUD	COGA	EXT	LMM	0.362113	0.0475105	2.50294e-14	0.268992	0.455233	0.0116636	*	*
Nicotine dependence symptoms (FTND)	SUD	Add Health	EXT	OLS	0.282461	0.0514904	4.11828e-08	0.18154	0.383382	0.00979201	*	*
Nicotine dependence symptoms (FTND)	SUD	COGA	EXT	LMM	0.328859	0.0487036	1.45575e-11	0.2334	0.424318	0.0117156	*	*
Opioid use disorder criteria	SUD	Add Health	EXT	OLS	-	-	-	-	-	-
Opioid use disorder criteria	SUD	COGA	EXT	LMM	0.491983	0.0929102	1.18848e-07	0.309879	0.674087	0.0171098	*	*
Other illicit SUD criteria	SUD	Add Health	EXT	OLS	0.407287	0.0887778	4.48137e-06	0.233282	0.581291	0.0149299	*	*
Other illicit SUD criteria	SUD	COGA	EXT	LMM	0.485089	0.0808437	1.96915e-09	0.326635	0.643542	0.0116395	*	*
Alcohol use	Substance use	Add Health	ALCP-S	GLM (logit)	0.988593	0.0644983	0.85882	0.862176	1.11501	1.8996e-05
Alcohol use	Substance use	COGA	ALCP-S	GLMM (logit)	1.03825	0.0862106	0.663245	0.86928	1.20723	0.000487637
Cannabis use	Substance use	Add Health	ALCP-S	GLM (logit)	1.03741	0.0308353	0.233578	0.976977	1.09785	0.000390202
Cannabis use	Substance use	COGA	ALCP-S	GLMM (logit)	1.08362	0.0319385	0.0119189	1.02102	1.14622	0.00111723	*
Nicotine use	Substance use	Add Health	ALCP-S	GLM (logit)	0.96446	0.0289707	0.211631	0.907677	1.02124	0.000410868
Nicotine use	Substance use	COGA	ALCP-S	GLMM (logit)	1.05477	0.0303912	0.0793614	0.995199	1.11433	0.000695407
Opioid use	Substance use	Add Health	ALCP-S	GLM (logit)	-	-	-	-	-	-
Opioid use	Substance use	COGA	ALCP-S	GLMM (logit)	1.11845	0.0342265	0.00107296	1.05137	1.18553	0.0030237	*
Other illicit substance use	Substance use	Add Health	ALCP-S	GLM (logit)	1.11651	0.0323637	0.000660934	1.05308	1.17994	0.00330514	*	*
Other illicit substance use	Substance use	COGA	ALCP-S	GLMM (logit)	1.15263	0.0297712	1.8311e-06	1.09428	1.21098	0.00436109	*	*
Alcohol use disorder criteria	SUD	Add Health	ALCP-S	OLS	0.127613	0.0337093	0.000153287	0.0615425	0.193683	0.00287586	*	*
Alcohol use disorder criteria	SUD	COGA	ALCP-S	LMM	0.342276	0.0438563	5.97429e-15	0.256318	0.428235	0.00848772	*	*
Cannabis use disorder criteria	SUD	Add Health	ALCP-S	OLS	0.0699383	0.0325591	0.0317105	0.00612246	0.133754	0.00129489	*
Cannabis use disorder criteria	SUD	COGA	ALCP-S	LMM	0.0711386	0.0458334	0.120635	-0.0186948	0.160972	0.00046695
Nicotine dependence symptoms (FTND)	SUD	Add Health	ALCP-S	OLS	0.00225079	0.0508667	0.964706	-0.0974479	0.101949	6.43556e-07
Nicotine dependence symptoms (FTND)	SUD	COGA	ALCP-S	LMM	0.0981131	0.0468316	0.0361694	0.00632313	0.189903	0.00117602	*
Opioid use disorder criteria	SUD	Add Health	ALCP-S	OLS	-	-	-	-	-	-
Opioid use disorder criteria	SUD	COGA	ALCP-S	LMM	-0.0114335	0.0900689	0.898986	-0.187969	0.165102	9.06659e-06
Other illicit SUD criteria	SUD	Add Health	ALCP-S	OLS	-0.0890189	0.0883662	0.313749	-0.262217	0.0841788	0.000730379
Other illicit SUD criteria	SUD	COGA	ALCP-S	LMM	0.0325772	0.0764303	0.669937	-0.117226	0.18238	6.5502e-05

### Sheet: Table S5 Longitudinal Model Fit
Main model	Nested model	Total model aprameters	AIC	BIC	Log-likelihood (LL)	Δχ-squared	Δdf	P
Unconditional Model	-	3	56567.1	56590.2	-28280.6	-	-	-
Unconditional Linear Growth Model	Unconditional Model	4	56137.5	56168.3	-28064.7	431.618	1	7.22278e-96
Unconditional Quadratic Growth Model	Unconditional Linear Growth Model	5	55742.2	55780.7	-27866.1	397.317	1	2.11333e-88
Quadratic Growth Model: RE for Intercept and Age	Unconditional Quadratic Growth Model	7	55356.6	55410.5	-27671.3	389.563	2	2.55512e-85
Quadratic Growth Model: RE for Age and Age2	Quadratic Growth Model: RE for Intercept and Age	7	55158	55211.9	-27572	198.576	0	-
Growth Model: EXT PGS on intercept	Quadratic Growth Model: RE for Age and Age2	19	54876.7	55023	-27419.4	69.2024	1	8.88606e-17
Growth Model: EXT PGS on intercept and age	Growth Model: EXT PGS on intercept	20	54878.2	55032.2	-27419.1	0.493357	1	0.482434
Growth Model: EXT PGS on intercept, age, and age2	Growth Model: EXT PGS on intercept and age	21	54880.2	55041.9	-27419.1	0.02005	1	0.887398
Growth Model: ALCP-S PGS on intercept	Growth Model: EXT PGS on intercept	20	54865.2	55019.2	-27412.6	13.4848	1	0.000240508
Growth Model: ALCP-S PGS on intercept and age	Growth Model: ALCP-S PGS on intercept	21	54847.6	55009.3	-27402.8	19.5913	1	9.59057e-06
Growth Model: ALCP-S PGS on intercept, age, and age2	Growth Model: ALCP-S PGS on intercept and age	22	54849.6	55019	-27402.8	0.0142156	1	0.905094
Growth Model: Sex differences in change over time (Age and Age2)	Growth Model: ALCP-S PGS on intercept and age	23	54607.1	54784.2	-27280.5	244.579	2	7.76997e-54
Growth Model: Sex differences in change over time and PGS	Growth Model: Sex differences in change over time (Age and Age2)	26	54594.8	54795	-27271.4	18.2818	3	0.000384737

### Sheet: Table S6 Longitudinal Model Est
Final model (no sex differences in effect of PGS)
	Baseline			Linear change			Quadratic change
Covariate	Beta	SE	P	Beta	SE	P	Beta	SE	P
Int	0.457484	0.0444526	7.69666e-25	1.2	0.110737	2.31134e-27	-0.513391	0.0534126	7.12878e-22
Male	-0.369656	0.0662517	2.41106e-08	1.65722	0.163088	2.94443e-24	-0.571925	0.0778571	2.04486e-13
EXT PGS	0.113174	0.0132903	1.65742e-17	-	-	-	-	-	-
ALCP-S PGS	0.00229614	0.0192136	0.904875	0.0641943	0.0175188	0.000248011	-	-	-
PC1	0.0303335	0.0219037	0.166097	-	-	-	-	-	-
PC2	0.0112954	0.0202297	0.5766	-	-	-	-	-	-
PC3	0.00247874	0.013571	0.855072	-	-	-	-	-	-
PC4	0.019438	0.0211747	0.35863	-	-	-	-	-	-
PC5	0.0248901	0.022132	0.260748	-	-	-	-	-	-
PC6	0.0218411	0.0210814	0.300184	-	-	-	-	-	-
PC7	0.00734089	0.0225063	0.744295	-	-	-	-	-	-
PC8	0.0291491	0.0245218	0.234557	-	-	-	-	-	-
PC9	-0.0164402	0.017194	0.33899	-	-	-	-	-	-
PC10	0.0377358	0.0181768	0.0378904	-	-	-	-	-	-
Full sex differences model
	Baseline			Linear change			Quadratic change
Covariate	Beta	SE	P	Beta	SE	P	Beta	SE	P
Int	0.455177	0.0445094	1.50809e-24	1.20094	0.110771	2.18519e-27	-0.514087	0.0534208	6.37191e-22
Male	-0.368237	0.0662758	2.75813e-08	1.65353	0.163113	3.77218e-24	-0.570557	0.0778672	2.3483e-13
EXT PGS	0.116393	0.0181398	1.39497e-10	-	-	-	-	-	-
ALCP-S PGS	-0.017824	0.0263962	0.499518	0.0286531	0.0244605	0.241438	-	-	-
PC1	0.0276248	0.0218861	0.206874	-	-	-	-	-	-
PC2	0.0135698	0.0202152	0.502049	-	-	-	-	-	-
PC3	0.00228296	0.0135582	0.866283	-	-	-	-	-	-
PC4	0.0212498	0.021181	0.315741	-	-	-	-	-	-
PC5	0.022616	0.0221145	0.306458	-	-	-	-	-	-
PC6	0.0221783	0.0210494	0.292053	-	-	-	-	-	-
PC7	0.00603961	0.0224798	0.788185	-	-	-	-	-	-
PC8	0.0297037	0.0244879	0.225132	-	-	-	-	-	-
PC9	-0.017586	0.0171728	0.305804	-	-	-	-	-	-
PC10	0.0375376	0.0181562	0.0386882	-	-	-	-	-	-
Male*EXT PGS	-0.00754568	0.0265591	0.776326	-	-	-	-	-	-
Male*ALCP-S PGS	0.043911	0.0383205	0.251841	0.0699673	0.0350329	0.0458044	-	-	-
Bolded estimates = p < .05, Int = baseline levels of AUI, linear change, and quadratic change (intercept, age, and age-squared)

### Sheet: Table S7 MAGMA gene analyses
Gene	Chr	Start	Stop	NSNPs	NPARAM	N	Z	P	Gene name	Trait
ENSG00000175161	3	85008132	86123579	2667	47	149400	6.6534	1.432e-11	CADM2	U-ALCP
ENSG00000109919	11	47638867	47664175	21	5	147739	5.0632	2.061e-07	MTCH2	U-ALCP
ENSG00000134962	4	39408473	39453156	121	22	147726	5.0539	2.1645e-07	KLB	U-ALCP
ENSG00000109920	11	47738072	47788995	75	8	149061	4.9727	3.3005e-07	FNBP4	U-ALCP
ENSG00000196616	4	100226121	100242558	36	8	149719	4.9511	3.6907e-07	ADH1B	U-ALCP
ENSG00000165915	11	47428683	47438047	19	4	149496	4.9192	4.3445e-07	SLC39A13	U-ALCP
ENSG00000030066	11	47799639	47870107	107	10	147747	4.9048	4.6756e-07	NUP160	U-ALCP
ENSG00000165923	11	47681143	47736941	81	8	148464	4.873	5.4949e-07	AGBL2	U-ALCP
ENSG00000149187	11	47487496	47587121	96	15	147970	4.8024	7.8404e-07	CELF1	U-ALCP
ENSG00000184588	1	66258197	66840259	1207	62	149100	4.755	9.9218e-07	PDE4B	U-ALCP
ENSG00000143469	1	210111538	210337636	311	12	149387	4.7472	1.0312e-06	SYT14	U-ALCP
ENSG00000066336	11	47376411	47400127	58	6	149410	4.6212	1.9081e-06	SPI1	U-ALCP
ENSG00000138813	4	100432161	100463460	129	19	149569	4.6003	2.1095e-06	C4orf17	U-ALCP
ENSG00000134962	4	39408473	39453156	121	22	148291	5.2838	6.3259e-08	KLB	ALCP-S
ENSG00000196616	4	100226121	100242558	36	8	148291	4.8695	5.5942e-07	ADH1B	ALCP-S
Bonferroni significant results (p < 2.730 x 10-6) of gene-based association analyses (MAGMA)
See Linnér et al 2021 for full results related to externalizing

### Sheet: Table S8 MAGMA gene-set
Gene Set	N genes	Beta	Beta STD	SE	P	Bonferroni	TRAIT
GO_bp:go_response_to_uv_c	14	1.0677	0.029506	0.25568	1.4919e-05	FALSE	ALCP-O
GO_bp:go_regulation_of_ion_transmembrane_transport	427	0.15818	0.023868	0.043786	0.00015206	FALSE	ALCP-O
GO_bp:go_regulation_of_ion_transport	618	0.12741	0.023004	0.036034	0.00020391	FALSE	ALCP-O
GO_bp:go_regulation_of_transmembrane_transport	504	0.13928	0.022784	0.040205	0.00026646	FALSE	ALCP-O
GO_bp:go_positive_regulation_of_calcium_ion_transmembrane_transporter_activity	36	0.49601	0.021968	0.14335	0.00027062	FALSE	ALCP-O
GO_bp:go_regulation_of_transporter_activity	241	0.20075	0.022875	0.058281	0.00028682	FALSE	ALCP-O
GO_cc:go_voltage_gated_calcium_channel_complex	41	0.46979	0.022201	0.13806	0.00033446	FALSE	ALCP-O
GO_bp:go_regulation_of_metal_ion_transport	347	0.16053	0.021885	0.04744	0.00035829	FALSE	ALCP-O
Curated_gene_sets:reactome_leading_strand_synthesis	13	0.68342	0.0182	0.20557	0.00044371	FALSE	ALCP-O
GO_bp:go_regulation_of_cation_transmembrane_transport	298	0.17249	0.021822	0.051891	0.00044452	FALSE	ALCP-O
GO_bp:go_response_to_uv_c	14	1.0666	0.029475	0.25265	1.2204e-05	FALSE	ALCP-S
GO_bp:go_regulation_of_fear_response	6	1.152	0.020846	0.31057	0.00010432	FALSE	ALCP-S
Curated_gene_sets:reactome_effects_of_pip2_hydrolysis	26	0.66088	0.024881	0.18142	0.00013529	FALSE	ALCP-S
GO_bp:go_cellular_response_to_uv	74	0.35049	0.022232	0.097425	0.00016113	FALSE	ALCP-S
GO_cc:go_kinetochore	124	0.26158	0.021449	0.074641	0.00022936	FALSE	ALCP-S
Curated_gene_sets:hesson_tumor_suppressor_cluster_3p21_3	8	1.1552	0.024137	0.33206	0.0002524	FALSE	ALCP-S
GO_bp:go_negative_regulation_of_cell_adhesion_mediated_by_integrin	9	0.87052	0.019291	0.26179	0.00044277	FALSE	ALCP-S
Curated_gene_sets:reactome_leading_strand_synthesis	13	0.6738	0.017944	0.20314	0.00045603	FALSE	ALCP-S
GO_bp:go_cellular_response_to_potassium_ion	10	0.79643	0.018604	0.24214	0.00050348	FALSE	ALCP-S
GO_bp:go_telomere_maintenance_via_semi_conservative_replication	27	0.47314	0.018152	0.14388	0.00050492	FALSE	ALCP-S
PLEASE NOTE that none of the above results are significant after adjusting for multiple testing.

### Sheet: TABLE S9 HMAGMA
GENE	CHR	START	STOP	NSNPS	NPARAM	N	ZSTAT	P	Gene name	bon	Tissue	Trait
ENSG00000196616	4	100226121	100273917	37	11	148333	7.6372	1.1102e-14	ADH1B	TRUE	Adult_brain	ALCP-O
ENSG00000246090	4	100010008	100222513	290	42	149056	7.4232	5.716e-14	RP11-696N14.1	TRUE	Adult_brain	ALCP-O
ENSG00000198099	4	100044808	100065448	224	49	149756	5.9645	1.2266e-09	ADH4	TRUE	Adult_brain	ALCP-O
ENSG00000149295	11	113280337	113346111	136	26	149859	5.6723	7.0461e-09	DRD2	TRUE	Adult_brain	ALCP-O
ENSG00000249064	4	40021860	40023137	74	16	148648	5.4796	2.1313e-08	KRT18P25	TRUE	Adult_brain	ALCP-O
ENSG00000187758	4	100197524	100212185	199	17	150044	5.4178	3.017e-08	ADH1A	TRUE	Adult_brain	ALCP-O
ENSG00000196666	11	47608245	47610746	10	4	148653	5.2643	7.035e-08	FAM180B	TRUE	Adult_brain	ALCP-O
ENSG00000213619	11	47600562	47606114	4	2	145602	5.2219	8.8528e-08	NDUFS3	TRUE	Adult_brain	ALCP-O
ENSG00000175161	3	85008132	86123579	165	27	148737	5.1831	1.0909e-07	CADM2	TRUE	Adult_brain	ALCP-O
ENSG00000138813	4	100432161	100463460	24	6	149565	5.0261	2.5022e-07	C4orf17	TRUE	Adult_brain	ALCP-O
ENSG00000165915	11	47428683	47438052	22	4	149504	5.0054	2.7869e-07	SLC39A13	TRUE	Adult_brain	ALCP-O
ENSG00000248144	4	100257649	100274184	106	27	149870	4.9538	3.6384e-07	ADH1C	TRUE	Adult_brain	ALCP-O
ENSG00000066336	11	47376411	47400127	74	12	149561	4.9424	3.8593e-07	SPI1	TRUE	Adult_brain	ALCP-O
ENSG00000271543	11	47817721	47817931	5	2	149677	4.9368	3.9714e-07	RP11-692M12.5	TRUE	Adult_brain	ALCP-O
ENSG00000149187	11	47487496	47574669	98	15	148214	4.8824	5.2402e-07	CELF1	TRUE	Adult_brain	ALCP-O
ENSG00000255197	11	47404699	47430741	39	5	148923	4.8267	6.9401e-07	RP11-750H9.5	TRUE	Adult_brain	ALCP-O
ENSG00000109920	11	47738069	47788853	41	7	147864	4.8094	7.5688e-07	FNBP4	TRUE	Adult_brain	ALCP-O
ENSG00000256897	11	47241769	47243302	19	6	149062	4.8072	7.6522e-07	RP11-17G12.2	TRUE	Adult_brain	ALCP-O
ENSG00000252874	11	47841755	47841844	6	3	146147	4.7817	8.69e-07	Y_RNA	TRUE	Adult_brain	ALCP-O
ENSG00000196616	4	100226121	100273917	37	11	148333	7.6372	1.1102e-14	ADH1B	TRUE	Astrocytes	ALCP-O
ENSG00000246090	4	100010008	100222513	302	36	149642	6.6451	1.515e-11	RP11-696N14.1	TRUE	Astrocytes	ALCP-O
ENSG00000249764	4	99634955	99635122	59	13	149447	5.8872	1.9634e-09	RP11-1299A16.1	TRUE	Astrocytes	ALCP-O
ENSG00000264621	4	39413530	39413594	8	2	144740	5.5407	1.5067e-08	MIR5591	TRUE	Astrocytes	ALCP-O
ENSG00000165915	11	47428683	47438052	30	6	148223	5.2991	5.8201e-08	SLC39A13	TRUE	Astrocytes	ALCP-O
ENSG00000196666	11	47608245	47610746	10	4	148653	5.2643	7.035e-08	FAM180B	TRUE	Astrocytes	ALCP-O
ENSG00000198099	4	100044808	100065448	121	25	148819	5.2513	7.5502e-08	ADH4	TRUE	Astrocytes	ALCP-O
ENSG00000213619	11	47600562	47606114	4	2	145602	5.2219	8.8528e-08	NDUFS3	TRUE	Astrocytes	ALCP-O
ENSG00000222592	4	39400769	39400868	9	4	147233	5.2161	9.1347e-08	RNU6-887P	TRUE	Astrocytes	ALCP-O
ENSG00000138813	4	100432161	100463460	49	13	149500	5.0582	2.1159e-07	C4orf17	TRUE	Astrocytes	ALCP-O
ENSG00000271543	11	47817721	47817931	5	2	149677	4.9368	3.9714e-07	RP11-692M12.5	TRUE	Astrocytes	ALCP-O
ENSG00000255197	11	47404699	47430741	30	7	148478	4.8598	5.8738e-07	RP11-750H9.5	TRUE	Astrocytes	ALCP-O
ENSG00000252874	11	47841755	47841844	6	3	146147	4.7817	8.69e-07	Y_RNA	TRUE	Astrocytes	ALCP-O
ENSG00000270060	11	47189832	47191114	18	5	149373	4.7812	8.7123e-07	RP11-390K5.6	TRUE	Astrocytes	ALCP-O
ENSG00000196616	4	100226121	100273917	61	14	148962	5.8777	2.0804e-09	ADH1B	TRUE	Fetal_brain	ALCP-O
ENSG00000248144	4	100257649	100274184	21	4	149453	5.6605	7.548e-09	ADH1C	TRUE	Fetal_brain	ALCP-O
ENSG00000264621	4	39413530	39413594	8	2	144740	5.5407	1.5067e-08	MIR5591	TRUE	Fetal_brain	ALCP-O
ENSG00000138698	4	99182568	99365012	246	39	148828	5.5333	1.5709e-08	RAP1GDS1	TRUE	Fetal_brain	ALCP-O
ENSG00000172955	4	100123795	100140694	82	11	149507	5.5173	1.7217e-08	ADH6	TRUE	Fetal_brain	ALCP-O
ENSG00000196666	11	47608245	47610746	10	4	148653	5.2643	7.035e-08	FAM180B	TRUE	Fetal_brain	ALCP-O
ENSG00000213619	11	47600562	47606114	4	2	145602	5.2219	8.8528e-08	NDUFS3	TRUE	Fetal_brain	ALCP-O
ENSG00000252548	4	99887966	99888024	43	8	148848	5.2025	9.8311e-08	RNU7-149P	TRUE	Fetal_brain	ALCP-O
ENSG00000222592	4	39400769	39400868	11	5	147291	5.2014	9.8898e-08	RNU6-887P	TRUE	Fetal_brain	ALCP-O
ENSG00000138813	4	100432161	100463460	24	6	149565	5.0261	2.5022e-07	C4orf17	TRUE	Fetal_brain	ALCP-O
ENSG00000255197	11	47404699	47430741	19	4	148470	5.0246	2.5227e-07	RP11-750H9.5	TRUE	Fetal_brain	ALCP-O
ENSG00000165915	11	47428683	47438052	51	10	148902	5.0178	2.6135e-07	SLC39A13	TRUE	Fetal_brain	ALCP-O
ENSG00000239767	3	86313705	86316511	17	5	149400	4.9989	2.8826e-07	RP11-789F5.1	TRUE	Fetal_brain	ALCP-O
ENSG00000243802	11	47212732	47213093	12	5	148017	4.9599	3.5262e-07	RP11-390K5.1	TRUE	Fetal_brain	ALCP-O
ENSG00000271543	11	47817721	47817931	5	2	149677	4.9368	3.9714e-07	RP11-692M12.5	TRUE	Fetal_brain	ALCP-O
ENSG00000252874	11	47841755	47841844	6	3	146147	4.7817	8.69e-07	Y_RNA	TRUE	Fetal_brain	ALCP-O
ENSG00000109920	11	47738069	47788853	65	10	148062	4.7727	9.0871e-07	FNBP4	TRUE	Fetal_brain	ALCP-O
ENSG00000196616	4	100226121	100273917	52	15	148679	7.2761	1.7181e-13	ADH1B	TRUE	iPSC_derived_neurons	ALCP-O
ENSG00000246090	4	100010008	100222513	258	36	149441	6.9592	1.7117e-12	RP11-696N14.1	TRUE	iPSC_derived_neurons	ALCP-O
ENSG00000248144	4	100257649	100274184	37	10	149775	5.9147	1.6621e-09	ADH1C	TRUE	iPSC_derived_neurons	ALCP-O
ENSG00000264621	4	39413530	39413594	8	2	144740	5.5407	1.5067e-08	MIR5591	TRUE	iPSC_derived_neurons	ALCP-O
ENSG00000249065	4	100081671	100082802	67	5	150293	5.3884	3.5534e-08	PCNAP1	TRUE	iPSC_derived_neurons	ALCP-O
ENSG00000196666	11	47608245	47610746	10	4	148653	5.2643	7.035e-08	FAM180B	TRUE	iPSC_derived_neurons	ALCP-O
ENSG00000213619	11	47600562	47606114	4	2	145602	5.2219	8.8528e-08	NDUFS3	TRUE	iPSC_derived_neurons	ALCP-O
ENSG00000222592	4	39400769	39400868	9	4	147233	5.2161	9.1347e-08	RNU6-887P	TRUE	iPSC_derived_neurons	ALCP-O
ENSG00000109919	11	47638868	47664175	32	6	148977	5.0636	2.0567e-07	MTCH2	TRUE	iPSC_derived_neurons	ALCP-O
ENSG00000255197	11	47404699	47430741	19	4	148470	5.0246	2.5227e-07	RP11-750H9.5	TRUE	iPSC_derived_neurons	ALCP-O
ENSG00000109920	11	47738069	47788853	30	6	148489	5.0194	2.5914e-07	FNBP4	TRUE	iPSC_derived_neurons	ALCP-O
ENSG00000165915	11	47428683	47438052	22	4	149504	5.0054	2.7869e-07	SLC39A13	TRUE	iPSC_derived_neurons	ALCP-O
ENSG00000271543	11	47817721	47817931	5	2	149677	4.9368	3.9714e-07	RP11-692M12.5	TRUE	iPSC_derived_neurons	ALCP-O
ENSG00000168785	4	99391518	99579780	58	11	149079	4.8646	5.7332e-07	TSPAN5	TRUE	iPSC_derived_neurons	ALCP-O
ENSG00000110536	11	47586982	47593912	4	2	149684	4.8371	6.5882e-07	PTPMT1	TRUE	iPSC_derived_neurons	ALCP-O
ENSG00000224675	2	155292365	155313950	51	14	149170	4.7869	8.4673e-07	AC009227.2	TRUE	iPSC_derived_neurons	ALCP-O
ENSG00000252874	11	47841755	47841844	6	3	146147	4.7817	8.69e-07	Y_RNA	TRUE	iPSC_derived_neurons	ALCP-O
ENSG00000239767	3	86313705	86316511	22	8	146668	4.9273	4.1677e-07	RP11-789F5.1	TRUE	Adult_brain	ALCP-S
ENSG00000264621	4	39413530	39413594	9	3	143213	5.7968	3.379e-09	MIR5591	TRUE	Adult_brain	ALCP-S
ENSG00000138698	4	99182568	99365012	279	40	147417	5.596	1.0967e-08	RAP1GDS1	TRUE	Adult_brain	ALCP-S
ENSG00000252548	4	99887966	99888024	64	13	147345	5.0464	2.2506e-07	RNU7-149P	TRUE	Adult_brain	ALCP-S
ENSG00000172955	4	100123795	100140694	100	15	147863	5.6927	6.2526e-09	ADH6	TRUE	Adult_brain	ALCP-S
ENSG00000196616	4	100226121	100273917	75	16	148237	5.2237	8.7671e-08	ADH1B	TRUE	Adult_brain	ALCP-S
ENSG00000248144	4	100257649	100274184	23	5	148264	6.0069	9.4534e-10	ADH1C	TRUE	Adult_brain	ALCP-S
ENSG00000138813	4	100432161	100463460	27	8	148028	5.0067	2.7689e-07	C4orf17	TRUE	Adult_brain	ALCP-S
ENSG00000243802	11	47212732	47213093	15	6	144613	5.0668	2.0232e-07	RP11-390K5.1	TRUE	Adult_brain	ALCP-S
ENSG00000255197	11	47404699	47430741	20	4	147597	5.0046	2.7988e-07	RP11-750H9.5	TRUE	Adult_brain	ALCP-S
ENSG00000165915	11	47428683	47438052	57	11	147614	5.0662	2.0291e-07	SLC39A13	TRUE	Adult_brain	ALCP-S
ENSG00000213619	11	47600562	47606114	5	3	146581	5.1373	1.3932e-07	NDUFS3	TRUE	Adult_brain	ALCP-S
ENSG00000196666	11	47608245	47610746	11	5	147048	5.3718	3.8973e-08	FAM180B	TRUE	Adult_brain	ALCP-S
ENSG00000109920	11	47738069	47788853	78	13	146520	4.8008	7.901e-07	FNBP4	TRUE	Adult_brain	ALCP-S
ENSG00000271543	11	47817721	47817931	6	2	146564	4.9744	3.2732e-07	RP11-692M12.5	TRUE	Adult_brain	ALCP-S
ENSG00000252874	11	47841755	47841844	6	3	146147	4.7817	8.69e-07	Y_RNA	TRUE	Adult_brain	ALCP-S
ENSG00000231648	1	209541007	209553035	39	11	144107	4.8238	7.0434e-07	RP11-372M18.2	TRUE	Astrocytes	ALCP-S
ENSG00000175161	3	85008132	86123579	187	33	145697	5.1741	1.1448e-07	CADM2	TRUE	Astrocytes	ALCP-S
ENSG00000157796	4	39184024	39287430	267	39	147129	4.7836	8.6078e-07	WDR19	TRUE	Astrocytes	ALCP-S
ENSG00000249064	4	40021860	40023137	84	19	145238	5.6882	6.4208e-09	KRT18P25	TRUE	Astrocytes	ALCP-S
ENSG00000138698	4	99182568	99365012	318	59	145934	5.3742	3.8453e-08	RAP1GDS1	TRUE	Astrocytes	ALCP-S
ENSG00000246090	4	100010008	100222513	352	57	146858	7.3466	1.0162e-13	RP11-696N14.1	TRUE	Astrocytes	ALCP-S
ENSG00000198099	4	100044808	100065448	261	50	147996	6.2553	1.9844e-10	ADH4	TRUE	Astrocytes	ALCP-S
ENSG00000187758	4	100197524	100212185	216	20	148132	5.6801	6.7299e-09	ADH1A	TRUE	Astrocytes	ALCP-S
ENSG00000196616	4	100226121	100273917	42	13	147554	7.4659	4.1356e-14	ADH1B	TRUE	Astrocytes	ALCP-S
ENSG00000248144	4	100257649	100274184	131	37	147470	5.3757	3.814e-08	ADH1C	TRUE	Astrocytes	ALCP-S
ENSG00000138813	4	100432161	100463460	27	8	148028	5.0067	2.7689e-07	C4orf17	TRUE	Astrocytes	ALCP-S
ENSG00000256897	11	47241769	47243302	23	7	147459	5.0326	2.419e-07	RP11-17G12.2	TRUE	Astrocytes	ALCP-S
ENSG00000066336	11	47376411	47400127	84	15	148054	4.9023	4.7356e-07	SPI1	TRUE	Astrocytes	ALCP-S
ENSG00000255197	11	47404699	47430741	44	6	147407	4.7996	7.9497e-07	RP11-750H9.5	TRUE	Astrocytes	ALCP-S
ENSG00000165915	11	47428683	47438052	23	5	148700	4.9874	3.0603e-07	SLC39A13	TRUE	Astrocytes	ALCP-S
ENSG00000149187	11	47487496	47574669	129	22	145085	4.8981	4.8374e-07	CELF1	TRUE	Astrocytes	ALCP-S
ENSG00000213619	11	47600562	47606114	5	3	146581	5.1373	1.3932e-07	NDUFS3	TRUE	Astrocytes	ALCP-S
ENSG00000196666	11	47608245	47610746	11	5	147048	5.3718	3.8973e-08	FAM180B	TRUE	Astrocytes	ALCP-S
ENSG00000271543	11	47817721	47817931	6	2	146564	4.9744	3.2732e-07	RP11-692M12.5	TRUE	Astrocytes	ALCP-S
ENSG00000252874	11	47841755	47841844	6	3	146147	4.7817	8.69e-07	Y_RNA	TRUE	Astrocytes	ALCP-S
ENSG00000149295	11	113280337	113346111	156	33	147926	5.609	1.0176e-08	DRD2	TRUE	Astrocytes	ALCP-S
ENSG00000222592	4	39400769	39400868	9	4	147233	5.2161	9.1347e-08	RNU6-887P	TRUE	Fetal_brain	ALCP-S
ENSG00000264621	4	39413530	39413594	9	3	143213	5.7968	3.379e-09	MIR5591	TRUE	Fetal_brain	ALCP-S
ENSG00000249764	4	99634955	99635122	79	17	146660	5.6834	6.6024e-09	RP11-1299A16.1	TRUE	Fetal_brain	ALCP-S
ENSG00000246090	4	100010008	100222513	368	53	147720	7.1167	5.528e-13	RP11-696N14.1	TRUE	Fetal_brain	ALCP-S
ENSG00000198099	4	100044808	100065448	140	30	145869	5.1844	1.0835e-07	ADH4	TRUE	Fetal_brain	ALCP-S
ENSG00000196616	4	100226121	100273917	42	13	147554	7.4659	4.1356e-14	ADH1B	TRUE	Fetal_brain	ALCP-S
ENSG00000138813	4	100432161	100463460	61	18	146388	5.0935	1.7577e-07	C4orf17	TRUE	Fetal_brain	ALCP-S
ENSG00000255197	11	47404699	47430741	34	9	147012	4.864	5.7528e-07	RP11-750H9.5	TRUE	Fetal_brain	ALCP-S
ENSG00000165915	11	47428683	47438052	34	7	146197	5.2447	7.8252e-08	SLC39A13	TRUE	Fetal_brain	ALCP-S
ENSG00000213619	11	47600562	47606114	5	3	146581	5.1373	1.3932e-07	NDUFS3	TRUE	Fetal_brain	ALCP-S
ENSG00000196666	11	47608245	47610746	11	5	147048	5.3718	3.8973e-08	FAM180B	TRUE	Fetal_brain	ALCP-S
ENSG00000271543	11	47817721	47817931	6	2	146564	4.9744	3.2732e-07	RP11-692M12.5	TRUE	Fetal_brain	ALCP-S
ENSG00000252874	11	47841755	47841844	6	3	146147	4.7817	8.69e-07	Y_RNA	TRUE	Fetal_brain	ALCP-S
ENSG00000222592	4	39400769	39400868	9	4	147233	5.2161	9.1347e-08	RNU6-887P	TRUE	iPSC_derived_neurons	ALCP-S
ENSG00000264621	4	39413530	39413594	9	3	143213	5.7968	3.379e-09	MIR5591	TRUE	iPSC_derived_neurons	ALCP-S
ENSG00000246090	4	100010008	100222513	298	46	147853	7.1729	3.6711e-13	RP11-696N14.1	TRUE	iPSC_derived_neurons	ALCP-S
ENSG00000249065	4	100081671	100082802	73	6	145404	5.6408	8.461e-09	PCNAP1	TRUE	iPSC_derived_neurons	ALCP-S
ENSG00000196616	4	100226121	100273917	67	20	147202	6.9884	1.3903e-12	ADH1B	TRUE	iPSC_derived_neurons	ALCP-S
ENSG00000248144	4	100257649	100274184	43	12	144914	6.2589	1.9385e-10	ADH1C	TRUE	iPSC_derived_neurons	ALCP-S
ENSG00000255197	11	47404699	47430741	20	4	147597	5.0046	2.7988e-07	RP11-750H9.5	TRUE	iPSC_derived_neurons	ALCP-S
ENSG00000165915	11	47428683	47438052	23	5	148700	4.9874	3.0603e-07	SLC39A13	TRUE	iPSC_derived_neurons	ALCP-S
ENSG00000213619	11	47600562	47606114	5	3	146581	5.1373	1.3932e-07	NDUFS3	TRUE	iPSC_derived_neurons	ALCP-S
ENSG00000196666	11	47608245	47610746	11	5	147048	5.3718	3.8973e-08	FAM180B	TRUE	iPSC_derived_neurons	ALCP-S
ENSG00000109919	11	47638868	47664175	38	9	146443	5.0473	2.2408e-07	MTCH2	TRUE	iPSC_derived_neurons	ALCP-S
ENSG00000109920	11	47738069	47788853	38	9	146255	5.1621	1.2211e-07	FNBP4	TRUE	iPSC_derived_neurons	ALCP-S
ENSG00000271543	11	47817721	47817931	6	2	146564	4.9744	3.2732e-07	RP11-692M12.5	TRUE	iPSC_derived_neurons	ALCP-S
ENSG00000252874	11	47841755	47841844	6	3	146147	4.7817	8.69e-07	Y_RNA	TRUE	iPSC_derived_neurons	ALCP-S

### Sheet: Table S10 S-PrediXcan
gene	gene_name	pvalue	n	n_indep	p_i_best	t_i_best	p_i_worst	t_i_worst	eigen_max	eigen_min	eigen_min_kept	z_min	z_max	z_mean	z_sd	tmi	trait
ENSG00000248144.5	ADH1C	2.79211e-11	3	3	1.01977e-11	Putamen_basal_ganglia	0.00247665	Spinal_cord_cervical_c-1	1.62195	0.448735	0.448735	-6.80368	3.02618	-2.54378	5.04418	3	U-ALCP
ENSG00000213619.9	NDUFS3	1.15884e-07	3	3	8.67769e-09	Cerebellar_Hemisphere	1.04721e-06	Cerebellum	2.68976	0.0936673	0.0936673	-5.75474	-4.88255	-5.27731	0.44193	3	U-ALCP
ENSG00000248144.5	ADH1C	3.41922e-12	3	3	2.32902e-12	Putamen_basal_ganglia	0.000873278	Spinal_cord_cervical_c-1	1.62195	0.448735	0.448735	-7.01322	3.32846	-2.63762	5.35115	3	ALCP-S
